# Calcium Channel Blockers: clinical outcome associations with reported pharmacogenetics variants in 32,000 patients

**DOI:** 10.1101/2022.03.23.22272805

**Authors:** Deniz Türkmen, Jane A.H. Masoli, João Delgado, Chia-Ling Kuo, Jack Bowden, David Melzer, Luke C. Pilling

**Author notes:** **Corresponding author** Dr Luke Pilling, College House (room 1.09), Epidemiology and Public Health Group, University of Exeter, Magdalen road, St. Luke’s Campus, Exeter, EX1 2LU, UK.

## Abstract

**Background:** Dihydropiridine calcium channel blockers (dCCB) (e.g. amlodipine) are widely used for treating hypertension. Pharmacogenetic variants impact treatment efficacy, yet evidence on clinical outcomes in routine primary care is limited. We aimed to estimate associations between reported pharmacogenetic variants and incident adverse events in a community-based cohort prescribed dCCB, including in high-risk subgroups.

**Methods:** We analysed up to 32,360 UK Biobank European-ancestry participants prescribed dCCB in primary care electronic health records (from UK General Practices, 1990 to 2017). We investigated 23 genetic variants in 16 genes reported in PharmGKB, including *CYP3A5* and *RYR3*. Outcomes were incident diagnosis of coronary heart disease (CHD), heart failure (HF), chronic kidney disease (CKD), edema, and switching antihypertensive medication. Secondary analysis in patients with history of heart disease was also performed.

**Results:** Participants were aged 40 to 79 years at first dihydropyridine prescription (treatment duration 1 month to 40 years, mean 5.9 years). Carriers of rs877087 T allele in the ryanodine receptor 3 (*RYR3*) had increased risk of HF (Hazard Ratio 1.13: 95% Confidence Intervals 1.02 to 1.25, p=0.02). We estimated that if rs877087 T allele carriers were prescribed an alternative treatment the incidence of HF in patients prescribed dCCB would reduce by 9.2% (95%CI 3.1 to 15.4). In patients with a history of heart disease when first prescribed dCCB (N=2,296), *RYR3* rs877087 homozygotes had increased risk of new CHD or HF compared to CC variant (HR 1.25, 95%CI 1.09 to 1.44, *p*=0.002). Two variants increased likelihood of switching to an alternate antihypertensive medication (rs10898815 in gene *NUMA1* HR 1.16: 95%CI 1.07 to 1,27, p=0.0009; rs776746 in *CYP3A5* HR 1.59: 95%CI 1.09 to 2.32, p=0.02). rs776746 in *CYP3A5* also increased CKD risk (HR 2.12, p=0.002). The remaining previously reported variants were not strongly or consistently associated with the studied clinical outcomes.

**Conclusions:** In this large primary care cohort, patients with common genetic variants in *NUMA1, CYP3A5* and *RYR3* had increased adverse clinical outcomes. Work is needed to establish whether outcomes of dCCB prescribing could be improved by prior knowledge of such pharmacogenetics variants supported by clinical evidence of association with adverse events.
