## Supplementary material for "Calcium Channel Blockers: clinical outcome associations with reported pharmacogenetics variants in 32,000 patients": dCCB Pharmacogenetics supplementary tables

### Sheet: sup tab 1
dCCB pharmacogenetic variants and quality metrics for the UK Biobank participants of European genetic ancestry
	A1 = reference
	A2 = coded allele
	pos_b37 = position, human genome build 37
	A2freq = frequency of A2
	HWEp = Hardy-Weinberg Equilibirum exact p-value for deviation
	INFO = imputation quality
	missing_proportion = proportion of sample with missing genotype data after imputation
Gene	rsid	chr	pos_b37	A1	A2	A2freq	HWEp	INFO	missing_proportion	Excluded from analysis?
NPPA	rs5065	1	11906068	A	G	0.150398	0.0227783	1	0
NPPA	rs5063	1	11907648	C	T	0.052847	0.30499	1	0
NOS1AP	rs12143842	1	162033890	C	T	0.248036	0.465306	1	0
NOS1AP	rs10494366	1	162085685	G	T	0.357912	0.200874	1	0
ADRB2	rs1042713	5	148206440	G	A	0.361733	0.205267	1	0
ADRB2	rs1042714	5	148206473	G	C	0.450919	0.25091	1	0
POR	rs1057868	7	75615006	C	T	0.284741	0.425716	1	0
ABCB1	rs1045642	7	87138645	A	G	0.457819	0.0605542	1	0
ABCB1	rs2032582	7	87160618	A	C	0.456031	0.249345	1	0
CYP3A5	rs776746	7	99270539	C	T	0.0671953	0.677742	1	0
CYP3A4	rs2246709	7	99365719	A	G	0.25973	0.625785	0.94091	1.09467e-13
CYP3A4	rs2740574	7	99382096	C	T	0.0324525	0.02017	1	0
ADRA1A	rs1048101	8	26628028	A	G	0.446619	0.333783	1	0
NUMA1	rs10898815	11	71739423	G	A	0.498084	0.551617	0.99742	-2.39822e-14
PICALM	rs588076	11	85691662	G	C	0.193991	0.0690533	0.995644	3.99703e-15
CACNA1C	rs2239050	12	2447414	G	C	0.101825	0.264971	0.995676	4.77064e-15
GNB3	rs5443	12	6954875	C	T	0.304868	0.709733	1	0
RYR3	rs877087	15	33874275	T	C	0.459634	0.992828	1	0
TANC2	rs2429427	17	61393816	G	A	0.284051	0.944572	0.995057	-1.23779e-14
APCDD1	rs564991	18	10465054	A	C	0.415954	0.0285105	0.994776	4.77064e-15
SLC14A2	rs1123617	18	43252883	G	A	0.151111	0.981487	1	0
SLC14A2	rs3745009	18	43262359	G	A	0.444969	0.983172	1	0
CYP3A5	rs10264272	7	99262835	C	T	0.000645704	1	1	0	Too rare
CYP3A5	rs41303343	7	99250393	T	TA	0.00010854	1	1	0	Too rare
CACNA1C	rs2238032	12	2222732	T	G	0.000432194	1	0.749223	4.51277e-15	Too rare
CACNA1C	rs2239128	12	2757769	T	C	0.19775	0.375324	0.976145	-1.17977e-13	<< Why didn't we look at this?!
CACNA1C	rs2238032	12	2222732	T	G	0.000432194	1	0.749223	4.51277e-15	Too rare
CYP3A4	rs4987161									Missing

### Sheet: sup tab 2
	Distribution of variants in patients who were on DHPs recorded in GP data
	Genotype	N	%		Genotype	N	%		Genotype	N	%
	PICALM rs588076				SLC14A2 rs3745009				CYP3A5 rs776746
	CC	25532	65.13		AA	7907	20.11		CC	34242	87.09
	GC	12163	31.03		GA	19337	49.18		CT	4895	12.45
	GG	1508	3.85		GG	12073	30.71		TT	180	0.46
	total	39223			total	39317			total	39317
	APCDD1 rs564991				SLC14A2 rs1123617				ADRB2 rs1042714
	AA	13157	33.54		GG	28327	72.05		GG	8019	20.4
	AC	19307	49.22		GA	10068	25.61		GC	19473	49.53
	CC	6759	17.23		AA	922	2.35		CC	11825	30.08
	total	39223			total	39317			total	39317
	TANC2 rs2429427				RYR3 rs877087				ADRB2 rs1042713
	GG	20107	51.35		CC	11435	29.08		GG	16031	40.77
	GA	15910	40.64		CT	19499	49.59		GA	18102	46.04
	AA	3136	8.01		TT	8383	21.32		AA	5184	13.19
	total	39153			total	39317			total	39317
	NUMA1 rs10898815				GNB3 rs5443				NOS1AP rs10494366
	GG	9966	25.38		CC	18943	48.18		TT	16059	40.84
	GA	19600	49.92		CT	16665	42.39		GT	18047	45.9
	AA	9694	24.69		TT	3709	9.43		GG	5211	13.25
	total	39260			total	39317			total	39317
	NPPA rs5063				CACNA1C rs2239050				NOS1AP rs12143842
	CC	35245	89.64		GG	31718	80.68		CC	22084	56.17
	CT	3979	10.12		GC	7206	18.33		CT	14769	37.56
	TT	93	0.24		CC	387	0.98		TT	2464	6.27
	total	39317			total	39311			total	39317
	NPPA rs5065				CACNA1C rs2239128				ABCB1 rs2032582
	AA	28520	72.54		CC	25154	64.61		AA	8229	20.93
	AG	9975	25.37		CT	12265	31.5		AC	19423	49.4
	GG	822	2.09		TT	1513	3.89		CC	11665	29.67
	total	39317			total	38932			total	39317
	ABCB1 rs1045642				CYP3A4 rs2740574				ADRA1A rs1048101
	AA	11663	29.66		TT	36851	93.73		AA	11878	30.21
	AG	19422	49.4		CT	2424	6.17		AG	19526	49.66
	GG	8232	20.94		CC	42	0.11		GG	7913	20.13
	total	39317			total	39317			total	39317
	POR rs1057868				CYP3A4 rs2246709
	CC	19962	50.77		AA	20699	54.96
	CT	16111	40.98		AG	14518	38.55
	TT	3244	8.25		GG	2443	6.49
	total	39317			total	37660

### Sheet: sup tab 3
		Table 3. Associations between genotypes and hospital diagnosed heart failure
		Genotype	%	n	N	HR	0.95	CI	p
		rs588076
		CC	5.7	1148	20153
		GC	6.33	610	9643	1.11	1	1.22	0.04
		GG	6.21	74	1192	1.07	0.85	1.36	0.57
		total		1832	30988
		rs564991
		AA	5.64	587	10411
		AC	6.07	928	15277	1.06	0.95	1.17	0.28
		CC	6.02	320	5316	1.05	0.92	1.21	0.47
		total		1835	31004
		rs2429427
		GG	5.81	928	15971
		GA	5.96	746	12520	1.02	0.93	1.12	0.69
		AA	6.31	155	2458	1.07	0.9	1.27	0.43
		total		1829	30949
		rs10898815
		GG	5.54	436	7872
		GA	6.07	939	15460	1.09	0.97	1.22	0.13
		AA	5.98	460	7697	1.07	0.94	1.22	0.29
		total		1835	31029
		rs5063
		CC	5.88	1637	27844
		CT	6.12	193	3153	1.05	0.91	1.22	0.49
		TT	10.4	8	77	2.13	1.06	4.28	0.03
		total		1838	31074
		rs2032582
		AA	5.62	518	9218
		AC	6.05	926	15306	1.09	0.98	1.22	0.1
		CC	6.02	394	6550	1.05	0.92	1.2	0.45
		total		1838	31074
		rs1045642
		AA	6.17	575	9322
		AG	5.88	896	15249	0.98	0.88	1.09	0.72
		GG	5.64	367	6503	0.94	0.82	1.07	0.32
		total		1838	31074
		rs1057868
		CC	6.12	964	15759
		CT	5.63	717	12737	0.91	0.83	1	0.05
		TT	6.09	157	2578	1	0.84	1.18	0.96
		total		1838	31074
		rs3745009
		AA	5.83	366	6276
		GA	5.88	899	15298	1	0.88	1.13	0.95
		GG	6.03	573	9500	1.04	0.91	1.18	0.58
		total		1838	31074
		rs1123617
		GG	5.91	1321	22362
		GA	6.01	478	7957	1.02	0.92	1.14	0.67
		AA	5.17	39	755	0.86	0.63	1.19	0.36
		total		1838	31074
		rs877087
		CC	5.4	491	9090
		CT	6.1	943	15377	1.12	1.01	1.25	0.04
		TT	6.1	404	6607	1.15	1.01	1.31	0.04
		total		1838	31074
		rs5443
		CC	5.81	872	15003
		CT	5.99	788	13155	1.01	0.92	1.12	0.79
		TT	6.1	178	2916	1.04	0.89	1.23	0.6
		total		1838	31074
		rs2239050
		GG	5.97	1495	25053
		GC	5.71	326	5711	0.96	0.85	1.08	0.49
		CC	5.54	17	307	0.81	0.5	1.31	0.4
		total		1838	31071
		rs1048101
		AA	5.85	551	9413
		AG	6	923	15383	1.01	0.91	1.12	0.88
		GG	5.8	364	6278	0.98	0.86	1.12	0.75
		total		1838	31074
		rs2740574
		TT	5.93	1727	29121
		CT	5.61	108	1925	0.95	0.78	1.16	0.63
		CC	10.7	3	28	2.47	0.8	7.68	0.12
		total		1838	31074
		rs2246709
		AA	5.77	951	16474
		AG	6.06	690	11395	1.04	0.94	1.14	0.48
		GG	6.2	118	1904	1.04	0.86	1.26	0.66
		total		1759	29773
		rs776746
		CC	5.89	1597	27094
		CT	5.95	228	3834	0.99	0.86	1.14	0.87
		TT	8.9	13	146	1.67	0.97	2.89	0.06
		total		1838	31074
		rs1042714
		GG	5.9	374	6341
		GC	5.84	900	15400	1	0.89	1.13	0.94
		CC	6.04	564	9333	1.03	0.9	1.17	0.65
		total		1838	31074
		rs1042713
		GG	5.86	741	12652
		GA	5.87	841	14324	1	0.9	1.1	0.93
		AA	6.25	256	4098	1.07	0.93	1.23	0.37
		total		1838	31074
		rs10494366
		TT	5.53	228	4124
		GT	5.84	834	14274	0.94	0.86	1.04	0.24
		GG	6.12	776	12676	0.87	0.75	1	0.06
		total		1838	31074
		rs12143842
		CC	6.11	1067	17458
		CT	5.7	665	11668	0.92	0.83	1.01	0.09
		TT	5.44	106	1948	0.9	0.73	1.09	0.28
		total		1838	31074
		rs5065
		AA	6.07	1366	22500
		AG	5.45	433	7941	0.89	0.8	1	0.04
		GG	6.16	39	633	1.09	0.79	1.5	0.59
		total		1838	31074
		rs2239128
		CC	5.98	1188	19862
		CT	5.67	550	9697	0.936302	0.846239	1.03595	0.2021
		TT	6.28	76	1211	1.01395	0.804003	1.27871	0.9068
				1814	30770

### Sheet: sup tab 4
											N diagnoses	Patient
						Genetically Moderated Treatment Effect					in treated	years in	Difference in						GMTE0		GMTE1		RGMTE		MR		RGMTE/MR combined
Outcome	Gene	RSID	Effect allele	Other allele	Model	Est	SE	P	95% CIs		individuals	model	diagnoses	95% CIs		% change	95% CIs		Est	P	Est	P	Est	P	Est	P	Est	P	Qp	est_used
CKD	ADRA1A	rs1048101	A	G	het	-0.000131	0.000373	0.72	-0.00086208	0.00060008	1545	171951	-22.5256	-148.236	103.184	-1.45797	-9.59454	6.6786	-0.00012	0.174	-0.000251	0.477	-0.000131	0.72	-0.000862	0.135	-0.00033873	0.283114	0.296153	RGMTE
CKD	ADRA1A	rs1048101	A	G	hmz	0.000823606	0.000354344	0.0201087	0.000129092	0.00151812	1226	104031	85.6809	13.4296	157.932	6.98866	1.0954	12.8819	-2.31e-05	0.816	0.00084	0.0316	0.000863	0.0325	0.000723	0.279	0.000823606	0.0201087	0.858987	RGMTE_MR
CHD	APCDD1	rs564991	C	A	het	0.00114591	0.00045174	0.0111917	0.000260498	0.00203132	4541	151789	173.936	39.5407	308.332	3.83036	0.87075	6.78996	-5.56e-05	0.637	0.00115	0.0306	0.00121	0.0257	0.00101	0.208	0.00114591	0.0111917	0.83632	RGMTE_MR
CHD	APCDD1	rs564991	C	A	hmz	0.00187692	0.000613248	0.00220873	0.000674958	0.00307889	2774	52462.7	98.4684	35.4101	161.527	3.54969	1.2765	5.82288	-0.00015	0.341	0.00203	0.00506	0.00218	0.00323	0.00124	0.25	0.00187692	0.00220873	0.473716	RGMTE_MR
CKD	APCDD1	rs564991	C	A	het	0.000126	0.000324	0.697	-0.00050904	0.00076104	1955	170474	21.4797	-86.778	129.737	1.09871	-4.43877	6.63618	-5.73e-05	0.434	6.85e-05	0.827	0.000126	0.697	-0.000171	0.73	3.98792e-05	0.883866	0.621579	RGMTE
CKD	APCDD1	rs564991	C	A	hmz	-0.00106331	0.000347828	0.00223565	-0.00174505	-0.000381567	1131	59437.6	-63.2006	-103.722	-22.6794	-5.58803	-9.1708	-2.00525	-0.000192	0.0502	-0.000911	0.0231	-0.000718	0.0828	-0.00195	0.0032	-0.00106331	0.00223565	0.111646	RGMTE_MR
CKD	CYP3A5	rs776746	T	C	het	-0.00044	0.000427	0.297	-0.00127692	0.00039692	2295	42751.7	-18.8107	-54.5905	16.969	-0.81964	-2.37867	0.73939	3.21e-05	0.759	-0.000408	0.314	-0.00044	0.297	-0.000328	0.636	-0.000409115	0.260234	0.890447	RGMTE
CKD	CYP3A5	rs776746	T	C	hmz	0.0069395	0.00236914	0.00339922	0.00229599	0.011583	2040	1533.66	10.6428	3.52126	17.7644	0.521708	0.172611	0.870805	0.000822	0.155	0.00605	0.0336	0.00523	0.071	0.0103	0.0116	0.0069395	0.00339922	0.311688	RGMTE_MR
CHD_HF	RYR3	rs877087	C	T	dom	0.00133497	0.000475372	0.00498098	0.00040324	0.0022667	6148	215503	287.69	86.8994	488.48	4.6794	1.41346	7.94535	9.93e-05	0.42	0.00129	0.0249	0.00119	0.0444	0.00167	0.0497	0.00133497	0.00498098	0.642932	RGMTE_MR
CHD_HF	RYR3	rs877087	C	T	het	0.00142315	0.000506574	0.00496411	0.000430261	0.00241603	4827	150639	214.381	64.8139	363.948	4.44129	1.34274	7.53984	0.000176	0.185	0.00131	0.027	0.00114	0.0618	0.00208	0.0243	0.00142315	0.00496411	0.394588	RGMTE_MR
CHD_HF	RYR3	rs877087	C	T	hmz	0.00132	0.000744	0.0819	-0.00013824	0.00277824	3052	64864.1	85.6206	-8.96681	180.208	2.80539	-0.293801	5.90458	-7.99e-05	0.616	0.00124	0.092	0.00132	0.0819	0.000725	0.506	0.00113783	0.0663547	0.658118	RGMTE
CKD	RYR3	rs877087	C	T	dom	0.000816005	0.000260602	0.00174079	0.000305224	0.00132679	2314	244259	199.317	74.5538	324.08	8.61352	3.22186	14.0052	5.93e-05	0.417	0.000761	0.00943	0.000702	0.0187	0.00111	0.0285	0.000816005	0.00174079	0.48236	RGMTE_MR
CKD	RYR3	rs877087	C	T	het	0.000710805	0.000277266	0.0103585	0.000167365	0.00125425	1799	171157	121.659	28.6456	214.672	6.76259	1.59231	11.9329	2.68e-05	0.724	0.000683	0.0304	0.000656	0.0414	0.000851	0.108	0.000710805	0.0103585	0.751895	RGMTE_MR
CKD	RYR3	rs877087	C	T	hmz	0.00106765	0.000345263	0.00198626	0.000390934	0.00174436	1138	73102.8	78.0481	28.5784	127.518	6.85836	2.51128	11.2054	0.000136	0.15	0.000948	0.014	0.000813	0.0408	0.00171	0.00754	0.00106765	0.00198626	0.241436	RGMTE_MR
HF	RYR3	rs877087	C	T	dom	0.000694076	0.000233959	0.00301059	0.000235516	0.00115264	1838	244819	169.923	57.6587	282.187	9.24498	3.13703	15.3529	4.21e-05	0.547	0.000658	0.0137	0.000616	0.0266	0.00091	0.0454	0.000694076	0.00301059	0.578916	RGMTE_MR
HF	RYR3	rs877087	C	T	het	0.000674874	0.000249394	0.00680877	0.000186062	0.00116369	1434	171410	115.68	31.8928	199.467	8.06695	2.22404	13.9098	4.07e-05	0.583	0.000641	0.0299	0.0006	0.0478	0.000882	0.0782	0.000674874	0.00680877	0.61754	RGMTE_MR
HF	RYR3	rs877087	C	T	hmz	0.000745393	0.000308356	0.0156355	0.000141016	0.00134977	895	73408.9	54.7185	10.3518	99.0851	6.11379	1.15663	11.071	4.8e-05	0.592	0.000702	0.043	0.000654	0.0676	0.000992	0.0937	0.000745393	0.0156355	0.626355	RGMTE_MR

### Sheet: sup tab 5
	Table: Associations between genotypes and heart diseases in patients with heart diseases history (MI/angina/HF)
	Genotype	n	N	%	HR	0.95	CI	p
	rs588076
	CC	1045	1505	69.44
	GC	497	688	72.24	1.08871	0.978019	1.21194	0.1203
	GG	63	92	68.48	0.931795	0.721762	1.20295	0.5878
	total	1605	2285
	rs564991
	AA	511	722	70.78
	AC	798	1144	69.76	0.969265	0.866921	1.08369	0.5835
	CC	300	424	70.75	1.03188	0.89442	1.19047	0.667
		1609	2290
	rs2429427
	GG	839	1190	70.5
	GA	636	908	70.04	0.997314	0.899234	1.10609	0.9594
	AA	135	191	70.68	1.0542	0.878136	1.26556	0.5713
		1610	2289
	rs10898815
	GG	403	561	71.84
	GA	779	1137	68.51	0.897823	0.795638	1.01313	0.0804
	AA	428	593	72.18	0.952461	0.830883	1.09183	0.4845
		1610	2291
	rs5063
	CC	1431	2055	69.64
	CT	178	236	75.42	1.16501	0.995876	1.36287	0.0563
	TT	5	5	100	1.46672	0.60714	3.54329	0.3947
		1614	2296
	rs2032582
	CC	474	672	70.54
	AC	790	1139	69.36	0.927001	0.826952	1.03916	0.1933
	AA	350	485	72.16	1.04723	0.911501	1.20317	0.5147
		1614	2296
	rs1045642
	AA	500	687	72.78
	AG	788	1140	69.12	0.896493	0.800727	1.00371	0.058
	GG	326	469	69.51	0.910201	0.791087	1.04725	0.1886
		1614	2296
	rs1057868
	CC	811	1165	69.61
	CT	664	948	70.04	0.991961	0.895057	1.09936	0.8777
	TT	139	183	75.96	1.05559	0.880465	1.26555	0.5589
		1614	2296
	rs3745009
	AA	301	442	68.1
	GA	812	1121	72.44	1.07995	0.945371	1.23368	0.2574
	GG	501	733	68.35	0.934822	0.809644	1.07935	0.3582
		1614	2296
	rs1123617
	GG	1179	1673	70.47
	GA	406	577	70.36	0.946353	0.844807	1.06011	0.341
	AA	29	46	63.04	0.868926	0.60046	1.25742	0.4562
		1614	2296
	rs877087
	CC	433	639	67.8
	TC	825	1,185	69.6	1.09761	0.976475	1.23377	0.1185
	TT	356	472	75.4	1.25081	1.08618	1.44038	0.0019
		1614	2296
	rs5443
	CC	761	1098	69.31
	CT	680	955	71.2	1.00102	0.901748	1.11121	0.9848
	TT	173	243	71.19	1.04287	0.883629	1.2308	0.6195
		1614	2296
	rs2239050
	GG	1322	1875	70.51
	GC	276	400	69	0.977996	0.858567	1.11404	0.7378
	CC	15	20	75	0.740621	0.444398	1.2343	0.2492
		1613	2295
	rs1048101
	AA	483	703	68.71
	AG	816	1145	71.27	1.01747	0.908662	1.13931	0.7641
	GG	315	448	70.31	1.00736	0.87307	1.1623	0.92
		1614	2296
	rs2740574
	TT	1509	2142	70.45
	CT	104	152	68.42	0.935832	0.766819	1.1421	0.514
	CC	1	2	50	0.403661	0.0565565	2.88106	0.3656
		1614	2296
	rs2246709
	AA	857	1200	71.42
	AG	587	847	69.3	0.981349	0.883064	1.09057	0.7266
	GG	90	132	68.18	0.91338	0.734631	1.13562	0.4148
		1534	2179
	rs776746
	CC	1406	1991	70.62
	CT	202	297	68.01	0.950111	0.819156	1.102	0.4988
	TT	6	8	75	0.996912	0.443953	2.2386	0.994
		1614	2296
	rs1042714
	GG	337	475	70.95
	GC	816	1152	70.83	1.00481	0.884774	1.14113	0.9411
	CC	461	669	68.91	0.987426	0.857477	1.13707	0.8605
		1614	2296
	rs1042713
	GG	640	940	68.09
	GA	780	1079	72.29	1.12955	1.01711	1.25441	0.0228
	AA	194	277	70.04	1.04327	0.887803	1.2259	0.6069
		1614	2296
	rs10494366
	TT	201	293	68.6
	GT	744	1063	69.99	0.983119	0.841016	1.14923	0.8308
	GG	669	940	71.17	0.990496	0.845936	1.15976	0.9056
		1614	2296
	rs12143842
	CC	947	1322	71.63
	CT	581	859	67.64	0.910478	0.820864	1.00988	0.076
	TT	86	115	74.78	1.06855	0.856084	1.33376	0.5577
		1614	2296
	rs5065
	AA	1182	1658	71.29	0.905013	0.80792	1.01377	0.0848
	AG	403	593	67.96	0.858893	0.593836	1.24226	0.4192
	GG	29	45	64.44
		1614	2296
	rs2239128
	CC	1032	1460	70.68	0.945751	0.849395	1.05304	0.309
	CT	496	718	69.08	0.973135	0.759276	1.24723	0.8297
	TT	67	93	72.04
		1595	2271

### Sheet: sup tab 6
		Table: Associations between genotypes and incident CKD in patients on DHPs
		Genotype	%	n	N	HR	95%CI		p
		rs588076
		CC	6.94	1298	18700
		GC	7.02	631	8985	1.00777	0.916272	1.10841	0.8733
		GG	7.36	81	1100	1.04457	0.834435	1.30763	0.7035
		total		2010	28785
		rs564991
		AA	6.95	675	9709
		AC	7.24	1027	14179	1.01547	0.921449	1.11909	0.7568
		CC	6.23	306	4910	0.869941	0.759995	0.995793	0.0433
				2008	28798
		rs2429427
		GG	6.85	1015	14817
		GA	7.18	836	11644	1.04285	0.951577	1.14288	0.3693
		AA	6.7	153	2282	0.96422	0.813429	1.14296	0.6745
				2004	28743
		rs10898815
		GG	6.67	489	7336
		GA	6.91	992	14358	1.03418	0.92797	1.15254	0.5433
		AA	7.44	530	7128	1.11621	0.987007	1.26232	0.0798
				2011	28822
		rs5063
		CC	7.04	1821	25871
		CT	6.4	187	2920	0.911653	0.784183	1.05984	0.2287
		TT	8.45	6	71	1.3578	0.608922	3.02765	0.4547
				2014	28862
		rs2032582
		AA	7.13	612	8578
		AC	6.91	982	14203	0.98701	0.892205	1.09189	0.7997
		CC	6.91	420	6081	0.953873	0.842366	1.08014	0.4566
				2014	28862
		rs1045642
		AA	7.26	628	8645
		AG	6.66	943	14165	0.939256	0.849014	1.03909	0.224
		GG	7.32	443	6052	1.0423	0.922879	1.17717	0.5046
				2014	28862
		rs1057868
		CC	6.89	1007	14621
		CT	6.95	823	11843	0.994304	0.906785	1.09027	0.9033
		TT	7.67	184	2398	1.12923	0.964933	1.32149	0.1298
				2014	28862
		rs3745009
		AA	6.77	396	5851
		GA	7.18	1022	14231	1.06092	0.944681	1.19147	0.3179
		GG	6.79	596	8780	1.00494	0.884961	1.14118	0.9394
				2014	28862
		rs1123617
		GG	6.98	1449	20761
		GA	6.96	514	7389	1.00088	0.90502	1.10689	0.9864
		AA	7.16	51	712	1.00895	0.763022	1.33413	0.9502
				2014	28862
		rs877087
		CC	6.44	545	8467
		TC	7.08	1008	14231	1.09501	0.986602	1.21532	0.0879
		TT	7.48	461	6164	1.18146	1.04352	1.33763	0.0085
				2014	28862
		rs5443
		CC	6.82	950	13925
		CT	7.07	866	12248	1.02533	0.935097	1.12426	0.5946
		TT	7.36	198	2689	1.06783	0.916144	1.24464	0.4011
				2014	28862
		rs2239050
		GG	6.91	1607	23241
		GC	7.28	388	5328	1.07003	0.957687	1.19556	0.2317
		CC	6.53	19	291	0.865866	0.550709	1.36138	0.5328
				2014	28860
		rs1048101
		AA	7.68	672	8751
		AG	6.63	947	14277	0.849946	0.769906	0.938306	0.0013
		GG	6.77	395	5834	0.877268	0.774671	0.993453	0.0391
				2014	28862
		rs2740574
		TT	6.98	1888	27055
		CT	6.85	122	1781	0.990043	0.824323	1.18908	0.9147
		CC	15.38	4	26	3.00667	1.12668	8.02369	0.0279
				2014	28862
		rs2246709
		AA	7.1	1088	15325
		AG	6.87	726	10567	0.940845	0.856424	1.03359	0.2036
		GG	6.58	117	1779	0.888507	0.734193	1.07526	0.2246
				1931	27671
		rs776746
		CC	6.98	1757	25177
		CT	6.74	239	3545	0.942345	0.823187	1.07875	0.3893
		TT	12.86	18	140	2.12499	1.33513	3.38212	0.0015
				2014	28862
		rs1042714
		GG	7.04	414	5884
		GC	6.9	985	14277	0.990816	0.883291	1.11143	0.8749
		CC	7.07	615	8701	1.00177	0.884332	1.13481	0.9778
				2014	28862
		rs1042713
		GG	7.09	833	11752
		GA	6.78	901	13284	0.946722	0.861587	1.04027	0.2548
		AA	7.32	280	3826	1.0185	0.889471	1.16624	0.7909
				2014	28862
		rs10494366
		TT	7.41	872	11764
		GT	6.61	877	13261	0.886791	0.807417	0.973967	0.012
		GG	6.91	265	3837	0.894852	0.779867	1.02679	0.1134
				2014	28862
		rs12143842
		CC	7.34	1188	16176
		CT	6.56	712	10848	0.88993	0.810952	0.9766	0.0139
		TT	6.2	114	1838	0.846949	0.698822	1.02647	0.0903
				2014	28862
		rs5065
		AA	7.07	1477	20903
		AG	6.8	501	7373	0.965513	0.872432	1.06853	0.4974
		GG	6.14	36	586	0.908782	0.652868	1.26501	0.5708
				2014	28862
		rs2239128
		CC	7.15	1319	18455
		CT	6.61	595	9003	0.914955	0.830496	1.008	0.0721
		TT	7.55	85	1126	1.02292	0.821381	1.2739	0.8396
				1999	28584

### Sheet: sup tab 7
		Table: Associations between genotypes and incident CKD in patients on DHPs without CKD history
		Genotype	%	n	N	HR	95%CI		p
		rs588076
		CC	6.72	1251	18626
		GC	6.84	612	8953	1.01385	0.920352	1.11685	0.7805
		GG	7.37	81	1099	1.08063	0.863023	1.35311	0.4991
		total		1944	28678
		rs564991
		AA	6.73	651	9671
		AC	7.06	998	14129	1.02194	0.925806	1.12804	0.6668
		CC	5.99	293	4891	0.862447	0.751333	0.989995	0.0355
				1942	28691
		rs2429427
		GG	6.68	986	14768
		GA	6.94	804	11593	1.03231	0.940455	1.13314	0.5036
		AA	6.55	149	2276	0.965217	0.812401	1.14678	0.6873
				1939	28637
		rs10898815
		GG	6.53	478	7317
		GA	6.7	959	14303	1.02365	0.917203	1.14246	0.6765
		AA	7.17	509	7096	1.09852	0.969476	1.24474	0.1405
			1	1946	28716
		rs5063
		CC	6.83	1760	25771
		CT	6.25	182	2913	0.917762	0.787775	1.0692	0.2708
		TT	8.45	6	71	1.40837	0.63156	3.14066	0.4027
				1948	28755
		rs2032582
		AA	6.99	598	8555
		AC	6.66	941	14135	0.967902	0.873567	1.07242	0.5329
		CC	6.74	409	6065	0.950687	0.838231	1.07823	0.4311
				1948	28755
		rs1045642
		AA	7.04	606	8612
		AG	6.46	912	14110	0.941526	0.849558	1.04345	0.2506
		GG	7.13	430	6033	1.05014	0.927985	1.18837	0.4381
				1948	28755
		rs1057868
		CC	6.73	980	14571
		CT	6.68	788	11793	0.977637	0.890085	1.0738	0.6366
		TT	7.53	180	2391	1.13511	0.96821	1.33077	0.1183
				1948	28755
		rs3745009
		AA	6.55	382	5829
		GA	6.94	983	14166	1.05795	0.940006	1.1907	0.3502
		GG	6.66	583	8760	1.01802	0.894735	1.1583	0.7862
				1948	28755
		rs1123617
		GG	6.78	1402	20685
		GA	6.73	495	7358	0.996119	0.899048	1.10367	0.9407
		AA	7.16	51	712	1.03981	0.786231	1.37519	0.7843
				1948	28755
		rs877087
		CC	6.26	528	8438
		TC	6.9	979	14182	1.09698	0.986779	1.21948	0.0866
		TT	7.19	441	6135	1.1692	1.0302	1.32696	0.0155
				1948	28755
		rs5443
		CC	6.62	919	13873
		CT	6.86	838	12207	1.02466	0.933053	1.12526	0.6102
		TT	7.14	191	2675	1.0659	0.911974	1.2458	0.4226
				1948	28755
		rs2239050
		GG	6.71	1554	23157
		GC	7.09	376	5306	1.07315	0.958771	1.20118	0.2195
		CC	6.21	18	290	0.843475	0.529883	1.34265	0.4729
				1948	28753
		rs1048101
		AA	7.41	645	8710
		AG	6.46	920	14232	0.859615	0.777265	0.95069	0.0032
		GG	6.59	383	5813	0.886192	0.780847	1.00575	0.0613
				1948	28755
		rs2740574
		TT	6.76	1823	26951
		CT	6.81	121	1778	1.01602	0.84518	1.2214	0.8656
		CC	15.38	4	26	3.14023	1.17663	8.38075	0.0223
			1	1948	28755
		rs2246709
		AA	6.89	1051	15264
		AG	6.67	702	10531	0.941792	0.855902	1.0363	0.219
		GG	6.43	114	1774	0.894768	0.737464	1.08563	0.2597
				1867	27569
		rs776746
		CC	6.77	1698	25082
		CT	6.59	233	3535	0.948514	0.827083	1.08777	0.4495
		TT	12.32	17	138	2.08818	1.29451	3.36846	0.0025
				1948	28755
		rs1042714
		GG	6.79	398	5858
		GC	6.69	952	14222	0.996687	0.886578	1.12047	0.9557
		CC	6.89	598	8675	1.0127	0.892027	1.14971	0.8454
				1948	28755
		rs1042713
		GG	6.85	802	11704
		GA	6.58	871	13233	0.949595	0.862725	1.04521	0.2907
		AA	7.2	275	3818	1.03716	0.90435	1.18948	0.6017
				1948	28755
		rs10494366
		TT	7.23	847	11720
		GT	6.39	844	13211	0.878533	0.798623	0.966439	0.0078
		GG	6.72	257	3824	0.892704	0.776362	1.02648	0.1111
				1948	28755
		rs12143842
		CC	7.16	1155	16121
		CT	6.31	682	10801	0.876504	0.797313	0.96356	0.0064
		TT	6.06	111	1833	0.850196	0.699683	1.03309	0.1026
				1948	28755
		rs5065
		AA	6.85	1427	20825
		AG	6.62	486	7346	0.969665	0.874776	1.07485	0.5577
		GG	5.99	35	584	0.914492	0.653876	1.27898	0.6015
				1948	28755
		rs2239128
		CC	6.88	1265	18383
		CT	6.42	576	8968	0.924536	0.837742	1.02032	0.1188
		TT	7.43	83	1117	1.04479	0.836634	1.30473	0.6991
				1924	28468

### Sheet: sup tab 8.
		Table: Associations between genotypes and switching treatment from DHPs to other antihypertensives
		Genotype	%	n	N	HR	0.95	CI	p
		rs588076
		CC	12.12	2544	20992
		GC	12.14	1219	10039	1.00954	0.942872	1.08092	0.7853
		GG	11.97	148	1236	0.978019	0.828552	1.15445	0.7928
		total			32267
		rs564991
		AA	11.84	1286	10863
		AC	12.33	1962	15916	1.03664	0.966208	1.1122	0.3162
		CC	12.08	665	5505	1.01092	0.920553	1.11015	0.8202
				3913	32284
		rs2429427
		GG	11.92	1980	16614
		GA	12.27	1602	13056	1.02189	0.956732	1.0915	0.5194
		AA	12.83	328	2556	1.06907	0.951085	1.20168	0.263
				3910	32226
		rs10898815
		GG	11.35	932	8214
		GA	12.05	1940	16104	1.06857	0.988237	1.15543	0.0963
		AA	13.06	1044	7995	1.16217	1.06387	1.26956	0.0009
				3916	32313
		rs5063
		CC	12.09	3511	29034
		CT	12.43	404	3249	1.05211	0.949102	1.1663	0.3339
		TT	10.39	8	77	0.966905	0.483048	1.93543	0.9243
				3923	32360
		rs2032582
		CC	12.17	1167	9591
		AC	12.17	1941	15953	1.0145	0.943424	1.09093	0.6977
		AA	11.96	815	6816	0.971158	0.887967	1.06214	0.5218
				3923	32360
		rs1045642
		AA	12	1162	9683
		AG	12.42	1976	15906	1.07186	0.996897	1.15245	0.0607
		GG	11.59	785	6771	0.999949	0.913338	1.09477	0.9991
				3923	32360
		rs1057868
		CC	12.43	2041	16420
		CT	11.82	1570	13287	0.923175	0.864361	0.985991	0.0173
		TT	11.76	312	2653	0.922723	0.819034	1.03954	0.186
				3923	32360
		rs3745009
		AA	12.13	795	6554
		GA	11.91	1898	15939	0.982865	0.904745	1.06773	0.6825
		GG	12.47	1230	9867	1.04879	0.959252	1.14668	0.2955
				3923	32360
		rs1123617
		GG	12.08	2815	23295
		GA	12.05	999	8288	0.988006	0.919171	1.062	0.7433
		AA	14.03	109	777	1.13504	0.937316	1.37447	0.1946
				3923	32360
		rs877087
		CC	12.01	1138	9479
		TC	12.26	1968	16049	1.0195	0.947718	1.09672	0.6041
		TT	11.96	817	6832	1.0128	0.925669	1.10812	0.7817
				3923	32360
		rs5443
		CC	12.18	1904	15628
		CT	12.2	1675	13724	1.01581	0.951238	1.08476	0.6397
		TT	11.44	344	3008	0.930704	0.829704	1.044	0.2205
				3923	32360
		rs2239050
		GG	12.08	3154	26115
		GC	12.24	725	5921	1.00509	0.927101	1.08964	0.9019
		CC	13.71	44	321	1.04716	0.77754	1.41027	0.7616
				3923	32357
		rs1048101
		AA	11.76	1151	9790
		AG	12.39	1991	16070	1.04559	0.972378	1.12432	0.2287
		GG	12.02	781	6500	1.02568	0.936564	1.12328	0.5845
				3923	32360
		rs2740574
		TT	12.14	3681	30313
		CT	11.77	237	2013	0.975546	0.855423	1.11254	0.7119
		CC	14.71	5	34	1.327	0.55189	3.19071	0.5274
				3923	32360
		rs2246709
		AA	11.77	2012	17089
		AG	12.54	1495	11925	1.05899	0.990389	1.13233	0.0935
		GG	12.83	256	1996	1.06196	0.932383	1.20954	0.3652
				3763	31010
		rs776746
		CC	12.13	3420	28184
		CT	11.83	476	4024	0.977504	0.888087	1.07593	0.642
		TT	17.76	27	152	1.58533	1.08529	2.31574	0.0172
				3923	32360
		rs1042714
		GG	11.55	766	6632
		GC	12.16	1950	16037	1.06658	0.981023	1.15961	0.1308
		CC	12.45	1207	9691	1.0841	0.990197	1.18692	0.0807
				3923	32360
		rs1042713
		GG	11.76	1549	13170
		GA	12.45	1859	14932	1.05614	0.987259	1.12983	0.1124
		AA	12.09	515	4258	1.02241	0.925366	1.12963	0.6631
				3923	32360
		rs10494366
		TT	12.34	1624	13160
		GT	11.79	1759	14920	0.944842	0.883197	1.01079	0.0993
		GG	12.62	540	4280	0.992651	0.900508	1.09422	0.882
				3923	32360
		rs12143842
		CC	12	2176	18139
		CT	12.27	1496	12194	1.01103	0.946585	1.07987	0.7441
		TT	12.38	251	2027	1.03616	0.909211	1.18084	0.5942
				3923	32360
		rs5065
		AA	12.03	2820	23447
		AG	12.43	1026	8252	1.04189	0.970013	1.1191	0.2605
		GG	11.65	77	661	1.01097	0.806109	1.26789	0.9248
				3923	32360
		rs2239128
		CC	11.95	2472	20683
		CT	12.38	1249	10092	1.02266	0.955366	1.0947	0.5188
		TT	12.35	157	1271	0.993799	0.845684	1.16786	0.9398
				3878	32046

### Sheet: sup tab 9
		Table: Associations between genotypes and HES MI/angina in patients on DHPs
		Genotype	%	n	N	HR	95% CI		p
		rs588076
		CC	18.14	3615	19930
		GC	17.84	1703	9546	0.972862	0.918376	1.03058	0.3495
		GG	18.66	220	1179	1.00484	0.876895	1.15145	0.9446
		total		5538	30655
		rs564991
		AA	17.19	1770	10299
		AC	18.34	2771	15111	1.06614	1.00439	1.13169	0.0354
		CC	19.08	1004	5262	1.11904	1.03564	1.20916	0.0044
				5545	30672
		rs2429427
		GG	18.05	2852	15800
		GA	17.96	2225	12386	0.98646	0.933233	1.04272	0.63
		AA	18.63	454	2437	1.03824	0.940294	1.14638	0.458
				5531	30623
		rs10898815
		GG	18.19	1418	7796
		GA	17.66	2700	15292	0.969001	0.908642	1.03337	0.3372
		AA	18.77	1428	7609	1.04278	0.968853	1.12234	0.2642
				5546	30697
		rs5063
		CC	18.08	4981	27546
		CT	17.99	561	3119	0.997809	0.91436	1.08887	0.9607
		TT	18.42	14	76	1.1494	0.680107	1.94252	0.603
				5556	30741
		rs2032582
		AA	18.24	1183	6486
		AC	17.92	2716	15155	0.995305	0.929557	1.0657	0.8926
		CC	18.21	1657	9100	0.997691	0.925901	1.07505	0.9516
				5556	30741
		rs1045642
		AA	18.34	1690	9215
		AG	18.08	2731	15106	0.995009	0.936415	1.05727	0.8716
		GG	17.68	1135	6420	0.967141	0.897027	1.04273	0.3842
				5556	30741
		rs1057868
		CC	18.01	2806	15576
		CT	18.11	2284	12615	1.00291	0.949005	1.05988	0.9178
		TT	18.27	466	2550	1.0071	0.913026	1.1108	0.8876
				5556	30741
		rs3745009
		AA	17.65	1096	6210
		GA	18.24	2761	15133	1.02752	0.958072	1.10201	0.447
		GG	18.08	1699	9398	1.0188	0.94428	1.0992	0.6308
				5556	30741
		rs1123617
		GG	18.14	4014	22131
		GA	17.89	1406	7861	0.990003	0.931639	1.05202	0.7459
		AA	18.16	136	749	1.00292	0.845333	1.18989	0.9733
				5556	30741
		rs877087
		CC	17.47	1569	8983
		TC	18.38	2796	15210	1.05848	0.995003	1.126	0.0717
		TT	18.19	1191	6548	1.06107	0.984009	1.14416	0.1233
				5556	30741
		rs5443
		CC	17.42	2586	14843
		CT	18.7	2434	13017	1.07071	1.01305	1.13166	0.0156
		TT	18.6	536	2881	1.06496	0.970329	1.16881	0.185
				5556	30741
		rs2239050
		GG	18.19	4508	24780
		GC	17.51	990	5654	0.965417	0.901207	1.0342	0.3162
		CC	18.75	57	304	0.992258	0.764049	1.28863	0.9535
				5555	30738
		rs1048101
		AA	17.7	1650	9324
		AG	18.38	2798	15222	1.03516	0.974037	1.10011	0.2658
		GG	17.89	1108	6195	0.999999	0.926658	1.07915	1
				5556	30741
		rs2740574
		TT	18.2	5242	28810
		CT	16.34	311	1903	0.884751	0.78909	0.992009	0.036
		CC	10.71	3	28	0.645107	0.207966	2.00111	0.4479
				5556	30741
		rs2246709
		AA	17.82	2906	16307
		AG	18.28	2058	11260	1.01837	0.962429	1.07756	0.5278
		GG	18.03	339	1880	0.996424	0.890362	1.11512	0.9502
				5303	29447
		rs776746
		CC	18.24	4890	26806
		CT	16.83	638	3790	0.896947	0.825888	0.97412	0.0098
		TT	19.31	28	145	1.10043	0.758903	1.59564	0.6137
				5556	30741
		rs1042714
		GG	18.08	1137	6290
		GC	18.14	2759	15212	1.01318	0.945501	1.0857	0.7105
		CC	17.97	1660	9239	0.994846	0.922485	1.07289	0.8933
				5556	30741
		rs1042713
		GG	17.93	2245	12523
		GA	18.37	2603	14168	1.02478	0.968509	1.08431	0.3956
		AA	17.48	708	4050	0.966577	0.888252	1.05181	0.4305
				5556	30741
		rs10494366
		TT	18.2	2282	12537
		GT	17.84	2520	14127	0.975434	0.921704	1.0323	0.3896
		GG	18.49	754	4077	0.998524	0.919576	1.08425	0.972
				5556	30741
		rs12143842
		CC	18.42	3181	17265
		CT	17.62	2035	11549	0.940552	0.889629	0.994391	0.0309
		TT	17.64	340	1927	0.96307	0.86113	1.07708	0.5098
				5556	30741
		rs5065
		AA	18.31	4075	22251
		AG	17.54	1380	7867	0.961688	0.904722	1.02224	0.2099
		GG	16.21	101	623	0.901601	0.740042	1.09843	0.3039
				5556	30741
		rs2239128
		CC	17.83	3501	19637
		CT	18.46	1773	9606	1.02801	0.970896	1.08848	0.3436
		TT	18.56	222	1196	1.02837	0.89788	1.17782	0.6862
				5496	30439

### Sheet: sup tab 10
Table: Associations between genotypes and GP diagnosed edema
	Genotype	%	n	N	HR	0.95	CI	p
	rs588076
	CC	0.88	173	19578
	GC	0.81	76	9357	0.929658	0.709724	1.21775	0.5964
	GG	0.86	10	1157	1.02392	0.540708	1.93897	0.9422
	total		259	30092
	rs564991
	AA	0.82	83	10100
	AC	0.89	132	14829	1.05882	0.804489	1.39356	0.6834
	CC	0.89	46	5178	1.07629	0.750618	1.54327	0.6893
			261	30107
	rs2429427
	GG	0.86	133	15490
	GA	0.93	113	12166	1.07869	0.839379	1.38623	0.5539
	AA	0.63	15	2395	0.75842	0.444545	1.29391	0.3103
			261	30051
	rs10898815
	GG	0.93	71	7641
	GA	0.79	119	15016	0.881063	0.656498	1.18244	0.3989
	AA	0.94	70	7474	1.05786	0.760099	1.47226	0.7388
			260	30131
	rs5063
	CC	0.84	227	27033
	CT	1.07	33	3070	1.34055	0.930153	1.93203	0.116
	TT	2.74	2	73	4.39911	1.08959	17.761	0.0375
			262	30176
	rs2032582
	CC	0.69	62	8956
	AC	0.84	125	14866	1.21133	0.893187	1.6428	0.2175
	AA	1.18	75	6354	1.65452	1.18143	2.31706	0.0034
			262	30176
	rs1045642
	AA	0.97	88	9054
	AG	0.87	129	14811	0.920786	0.702029	1.20771	0.551
	GG	0.71	45	6311	0.755684	0.527567	1.08244	0.1265
			262	30176
	rs1057868
	CC	0.96	147	15287
	CT	0.77	95	12366	0.779875	0.602451	1.00955	0.0591
	TT	0.79	20	2523	0.820266	0.514034	1.30893	0.406
			262	30176
	rs3745009
	AA	0.77	47	6074
	GA	0.9	134	14865	1.14981	0.824669	1.60313	0.4104
	GG	0.88	81	9237	1.14343	0.79809	1.63819	0.465
			262	30176
	rs1123617
	GG	0.85	185	21714
	GA	0.88	68	7726	1.02012	0.772394	1.3473	0.8884
	AA	1.22	9	736	1.43924	0.736944	2.8108	0.2863
			262	30176
	rs877087
	CC	0.78	69	8837
	TC	0.94	141	14930	1.24945	0.936467	1.66704	0.1301
	TT	0.81	52	6409	1.10623	0.771305	1.58658	0.5832
			262	30176
	rs5443
	CC	0.89	130	14556
	CT	0.83	106	12785	0.950364	0.735245	1.22842	0.6974
	TT	0.92	26	2835	1.05573	0.692451	1.60959	0.801
			262	30176
	rs2239050
	GG	0.87	211	24333
	GC	0.87	48	5545	0.949536	0.693732	1.29967	0.7464
	CC	1.02	3	295	0.919203	0.293759	2.87628	0.8849
			262	30173
	rs1048101
	AA	0.99	90	9121
	AG	0.84	125	14963	0.828556	0.631789	1.08661	0.174
	GG	0.77	47	6092	0.770625	0.54145	1.0968	0.1479
			262	30176
	rs2740574
	TT	0.88	248	28280
	CT	0.75	14	1868
	CC	0	0	28
			262	30176
	rs2246709
	AA	0.79	126	15982
	AG	0.94	104	11076	1.20446	0.928802	1.56193	0.1606
	GG	1.03	19	1853	1.37339	0.847328	2.22606	0.1979
			249	28911
	rs776746
	CC	0.89	235	26294
	CT	0.7	26	3739	0.772437	0.515024	1.15851	0.2118
	TT	0.7	1	143	0.823345	0.115328	5.87802	0.8463
			262	30176
	rs1042714
	GG	0.88	54	6152
	GC	0.82	122	14967	0.94435	0.685271	1.30138	0.7264
	CC	0.95	86	9057	1.09878	0.781505	1.54487	0.5879
			262	30176
	rs1042713
	GG	0.85	104	12289
	GA	0.88	123	13914	1.03983	0.800824	1.35016	0.7695
	AA	0.88	35	3973	1.02656	0.699766	1.50596	0.8934
			262	30176
	rs10494366
	TT	0.79	97	12318
	GT	0.95	131	13859	1.18525	0.911439	1.54131	0.2048
	GG	0.85	34	3999	1.04973	0.710068	1.55186	0.8078
			262	30176
	rs12143842
	CC	0.84	142	16952
	CT	0.92	104	11321	1.06927	0.830134	1.37731	0.6041
	TT	0.84	16	1903	0.966162	0.575905	1.62088	0.8962
			262	30176
	rs5065
	AA	0.85	185	21856
	AG	0.94	72	7699	1.14892	0.874785	1.50897	0.3182
	GG	0.81	5	621	0.955953	0.392915	2.32581	0.9209
			262	30176
	rs2239128
	CC	0.87	168	19265
	CT	0.85	80	9434	0.990984	0.758921	1.29401	0.947
	TT	1.02	12	1181	1.21874	0.678007	2.19072	0.5085
			260	29880
